# Twenty-five years of phage therapy funding: rapid growth, narrow base

**DOI:** 10.64898/2026.11.06.26367455

**Authors:** Maxime Descartes Mbogning Fonkou, Nathan Yanwou, Roland Bamou, Idriss Tsayem Ngueguim, Abdourahamane Yacouba

## Abstract

**Background:** Bacteriophage therapy is moving from compassionate use toward regulated clinical use, as antimicrobial resistance (AMR) grows. Who pays for phage therapy research, and where the money goes, has not been measured globally.

**Methods:** We searched Dimensions on 13 February 2024 and screened 1,521 grant records. We analysed the 802 grants with a recorded funding amount that started in 1999–2023 (USD 318.6 million). We estimated log-linear growth, measured concentration with the Herfindahl–Hirschman index (HHI) and Gini coefficient, and counted shared grants fractionally across recipient institutions. Topics came from latent Dirichlet allocation, and team gender from first names. Sensitivity analyses added the 272 relevant grants without an amount, merged yearly records into projects, and varied key definitions.

**Results:** Grants grew by 12.2% a year and recorded funding by 16.6% a year (14.1% after inflation), yet the field received only about USD 13 million a year. US funders provided 47.7% of funding and one institute, NIAID, 21.0%, rising to 23.3% in 2016–2023. The top 10% of recipient institutions received 53.4%. Low- and lower-middle-income countries received 0.33% of recorded funding, and only 7 grants linked Global North and Global South recipients. Antibiotic-resistance research rose from 3% to about a quarter of funding. Female-only teams received grants 19% smaller than male-only teams after adjustment (95% CI −32 to −2), and 84% of researchers held a single grant. Counting grants rather than dollars, the Global South received 17.5%, because several of its funders report no amounts. The headline results held in 37 of 40 sensitivity checks.

**Conclusions:** Phage therapy research funding is growing fast from a small base, but it rests on a narrow set of funders and countries and rarely reaches the countries most affected by AMR. Broader funding, and fuller reporting of national investments, will matter as phage therapy enters regulated clinical use.
