## Supplementary_file_3_BIBLIO_checklist for "Twenty-five years of phage therapy funding: rapid growth, narrow base"

### Sheet: BIBLIO checklist
Supplementary file 3. BIBLIO reporting checklist
Guideline: Montazeri A, et al. Preliminary guideline for reporting bibliometric reviews of the biomedical literature (BIBLIO). Syst Rev 2023;12:239. doi:10.1186/s13643-023-02410-2
Section	Item no.	Item (copy wording from the BIBLIO checklist)	Reported in (section / page)	Notes
Title	1	Identification	Title page
Title	2	Issues/topics/coverage of time period	Title page
Abstract	3	Structured summary	Abstract
Introduction / background	4	Justification/rationale/explanation	Section 1
Introduction / background	5	Objectives	Section 1
Methods	6	Search engines (data sources)	Sections 2.1–2.5; Supplementary Methods
Methods	7	Search strategy	Sections 2.1–2.5; Supplementary Methods
Methods	8	Time period	Sections 2.1–2.5; Supplementary Methods
Methods	9	Eligibility criteria	Sections 2.1–2.5; Supplementary Methods
Methods	10	Data refinement (data selection procedure)	Sections 2.1–2.5; Supplementary Methods
Methods	11	Quality assessment	Sections 2.1–2.5; Supplementary Methods
Methods	12	Data synthesis	Sections 2.1–2.5; Supplementary Methods
Results	13	Descriptive findings (statistics)	Section 3; Tables 1–3; Figures 1–6
Results	14	Schematic map and trend	Section 3; Tables 1–3; Figures 1–6
Results	15	Presentation approach	Section 3; Tables 1–3; Figures 1–6
Results	16	Synthesis of findings	Section 3; Tables 1–3; Figures 1–6
Discussion	17	Summary of evidence	Sections 4.1–4.7; Section 5
Discussion	18	Interpretation	Sections 4.1–4.7; Section 5
Discussion	19	Strengths and limitations	Sections 4.1–4.7; Section 5
Discussion	20	Conclusion(s)	Sections 4.1–4.7; Section 5
